# Epigenetic g predicts cognitive aging and incident dementia in a diverse, nationally representative sample of older adults

**DOI:** 10.64898/2025.12.23.25342931

**Authors:** Jessica D. Faul, Stacey Collins, Trey Smith, Eric T. Klopack, Colter Mitchell, Eileen M. Crimmins, Mateo P. Farina

## Abstract

**Background:** Alzheimer’s disease and related dementias (ADRD) are major public health concerns. DNA methylation (DNAm)–based biomarkers such as GrimAge and PhenoAge predict aging and health risk, but were not designed to optimize prediction of cognitive decline. *Epigenetic g*—a DNAm-derived index of general cognitive ability—is a promising marker of cognitive function that has not been assessed in a racially and socioeconomically diverse population.

**Methods:** We used data from the 2016 Venous Blood Study of the Health and Retirement Study (HRS), a nationally representative cohort of U.S. adults aged ≥51 years (N = 3575 with high-quality DNAm). Epigenetic g scores were computed using CpG weights from a BayesR+ model of general cognitive ability developed in Generation Scotland. Cognitive function was measured with a modified version of the Telephone Interview for Cognitive Status (TICS) at each interview wave; 6-year incident dementia was defined using the validated Langa–Weir algorithm. Linear regression estimated associations with cognitive scores; logistic regression estimated 4-year dementia risk. Models were adjusted sequentially for demographics, education, parental education, APOE ε4 status, and blood-based neurodegeneration markers (NfL, GFAP, Aβ42/40, pTau181).

**Results:** Higher epigenetic g was associated with better baseline cognition (β=2.55, 95% CI 1.92–3.17) and cognition at the time DNAm was measured (β=2.30, 95% CI 1.62–2.99) after demographic adjustment. Associations attenuated but remained significant with education and parental education (β=1.23–1.89). Each unit increase in epigenetic g predicted 29% lower 6-year risk of dementia (fully adjusted HR=0.71). Results were robust to adjustment for APOE ε4 and neurodegeneration biomarkers.

**Conclusions:** Epigenetic g is a scalable, blood-based marker of cognitive function and dementia risk that adds predictive value beyond demographics, socioeconomic indicators, APOE, and neuropathology. Its validation in a diverse, nationally representative U.S. cohort underscores its potential for early risk profiling and for research on social determinants of cognitive aging in cross-national samples.
