## Supplemental Table 1 for "Epigenetic g predicts cognitive aging and incident dementia in a diverse, nationally representative sample of older adults"

### Sheet: Table S2
Supplemental Table 2: Logistic Regression Predciting 6-Year Incident Dementia Adjusted for Polygenic Scores by Genomic Ancestry
	African Ancestry				European Ancestry
	Hazard Ratio Estimate	Lower 95% Confidence Limit for HR	Upper 95% Confidence Limit for HR	p vaule	Hazard Ratio Estimate	Lower 95% Confidence Limit for HR	Upper 95% Confidence Limit for HR	p value
Intercept
Epigenetic g	4.37885	4.26662	4.49404	0.0001	0.696532	0.691877	0.701219	<.0001
Age in 2016	1.07866	1.07759	1.07974	<.0001	1.11884	1.11851	1.11917	<.0001
Female	1.20184	1.19025	1.21355	<.0001	0.675472	0.673581	0.677369	<.0001
Male (ref)	---	---	---	---	---	---	---	---
High School/GED	2.17589	2.1503	2.20178	<.0001	1.19679	1.19338	1.20022	<.0001
Less than high school	5.76091	5.67963	5.84335	<.0001	1.08217	1.07591	1.08847	<.0001
More than high school (ref)	---	---	---	---	---	---		---
No Parent Education > 12	0.458914	0.454652	0.463215	<.0001	1.00941	1.00661	1.01222	<.0001
Parent Education > 12 (ref)	---	---	---	---	---	---	---	---
APOE e4 1	0.585302	0.57924	0.591428	<.0001	1.96456	1.95916	1.96998	<.0001
APOE e4 2	2.42949	2.39463	2.46485	<.0001	1.4917	1.47945	1.50405	<.0001
APOE e4 0 (ref)	---	---	---	---	---	---	---	---
NfL	0.975394	0.975123	0.975665	<.0001	1.00223	1.00218	1.00227	<.0001
GFAP	1.00847	1.0084	1.00853	<.0001	1.00315	1.00313	1.00316	<.0001
AB42/40 ratio*	1.21669	1.21342	1.21997	<.0001	1.0167	1.0164	1.01699	<.0001
pTau181	1.08164	1.08061	1.08268	<.0001	1.05709	1.05672	1.05747	<.0001
Educational Attainment PGS	1.02487	0.995636	0.997552	<.0001	0.880224	0.878839	0.881612	<.0001
General Cognition PGS	1.00927	1.02011	1.02965	0.0012	0.974836	0.973379	0.976295	<.0001
DNAmGrimAge Acceleration	0.996594	1.00364	1.01493	<.0001	1.0015	1.00117	1.00182	<.0001
*AB42/20 Ratio has been rescaled by multiplying by 100

### Sheet: Table S1
Supplemental Table 1: Correlation between Epigenetic g and Neuropathological Markers (n=2762)
		Epigenetic g
Mean		0.0271429
SD		28.1918
	NfL	0.04591
	GFAP	0.06336
	AB42/40 ratio	0.03496
	pTau181	0.06233
	GrimAge Age Accel.	0.13957
